# Machine learning predicts metastatic progression using novel differentially expressed lncRNAs as potential markers in pancreatic cancer

**DOI:** 10.1101/2023.11.01.23297724

**Authors:** Hasan Alsharoh

## Abstract

Pancreatic cancer (PC) is associated with high mortality overall. Recent literature has focused on investigating long noncoding RNAs (lncRNAs) in several cancers, but studies on their functions in PC are lacking. The purpose of this study was to identify novel lncRNAs and utilize machine learning to techniques to predict metastatic cases of PC using the identified lncRNAs. To identify significantly altered expression of lncRNA in PC, data was collected from The Cancer Genome Atlas (TCGA) and RNA-sequencing (RNA-seq) transcriptomic profiles of pancreatic carcinomas were extracted for differential gene expression analysis. To assess the contribution of these lncRNAs to metastatic progression, different ML algorithms were used, including logistic regression (LR), support vector machine (SVM), random forest classifier (RFC) and eXtreme Gradient Boosting Classifier (XGBC). To improve the predictive accuracy of these models, hyperparameter tuning was performed, in addition to reducing bias through the synthetic minority oversampling technique. Out of 60,660 gene transcripts shared between 151 PC patients, 38 lncRNAs that were significantly differentially expressed were identified. To further investigate the functions of the novel lncRNAs, gene set enrichment analysis (GSEA) was performed on the population lncRNA panel. GSEA results revealed enrichment of several terms implicated in proliferation. Moreover, using the 4 ML algorithms to predict metastatic progression returned 76% accuracy for both SVM and RFC, explicitly based on the novel lncRNA panel. To the best of my knowledge, this is the first study of its kind to identify this lncRNA panel to differentiate between non-metastatic PC and metastatic PC, with many novel lncRNAs previously unmapped to PC. The ML accuracy score reveals important involvement of the detected RNAs. Based on these findings, I suggest further investigations of this lncRNA panel *in vitro* and *in vivo*, as they could be targeted for improved outcomes in PC patients, as well as assist in the diagnosis of metastatic progression based on RNA-seq data of primary pancreatic tumors.
