## Supplementary Material 4 for "Machine learning predicts metastatic progression using novel differentially expressed lncRNAs as potential markers in pancreatic cancer"

### Sheet: Sheet1
Logistic regression assessment
Accuracy: 0.7391304347826086						precision	recall	f1-score	support
Precision: 0.7631578947368421					0	0.62	0.36	0.45	14
Recall: 0.90625					1	0.76	0.91	0.83	32
F1 Score: 0.8285714285714286					accuracy			0.74	46
Confusion Matrix:					macro	0.69	0.63	0.64	46
[[ 5 9]					weighted	0.72	0.74	0.71	46
[ 3 29]]
SVM assessment
Accuracy: 0.7608695652173914						precision	recall	f1-score	support
Precision: 0.7692307692307693					0	0.71	0.36	0.48	14
Recall: 0.9375					1	0.77	0.94	0.85	32
F1 Score: 0.8450704225352113					accuracy			0.76	46
Confusion Matrix:					macro	0.74	0.65	0.66	46
[[ 5 9]					weighted	0.75	0.76	0.73	46
[ 2 30]]
RFC assessment						precision	recall	f1-score	support
Accuracy: 0.7608695652173914					0	0.59	0.71	0.65	14
Precision: 0.8620689655172413					1	0.86	0.78	0.82	32
Recall: 0.78125					accuracy			0.76	46
F1 Score: 0.8196721311475409					macro	0.73	0.75	0.73	46
Confusion Matrix:					weighted	0.78	0.76	0.77	46
[[10 4]
[ 7 25]]
XGBC assessment
Accuracy: 0.717391304347826						precision	recall	f1-score	support
Precision: 0.7317073170731707					0	0.6	0.21	0.32	14
Recall: 0.9375					1	0.73	0.94	0.82	32
F1 Score: 0.821917808219178					accuracy			0.72	46
Confusion Matrix:					macro	0.67	0.58	0.57	46
[[ 3 11]					weighted	0.69	0.72	0.67	46
[ 2 30]]
